# Next-generation sequencing of pancreatic cyst wall specimens obtained using Moray micro-forceps for improving diagnostic accuracy

**DOI:** 10.1101/2023.02.23.23286230

**Authors:** Stuart Astbury, Aishwarya Baskar, Jane I Grove, Philip Kaye, Aloysious D Aravinthan, Martin W James, Christopher Clarke, Guruprasad P Aithal, Suresh Vasan Venkatachalapathy

## Abstract

**Background and study aims:** Pancreatic cysts are common incidental findings, with an estimated prevalence of 13-15% in imaging done for other reasons. It is difficult to identify cysts with malignant potential. Diagnosis often relies on collection of cyst fluid, but tissue sampling using micro-forceps may allow for a more reliable diagnosis and higher yield of DNA for next-generation sequencing (NGS).

**Patients and methods:** 24 patients referred for endoscopic ultrasound were recruited. Biopsies were taken using micro-forceps and the AmpliSeq Cancer Hotspot panel was used for NGS, a PCR assay targeting several hotspots within 50 genes, including GNAS, KRAS and VHL.

**Results:** The concentration of DNA extracted from 24 cyst wall samples was significantly higher than in the 9/24 available matched cyst fluid samples. Cyst wall biopsy was able to diagnose 19/24 cysts (5 high risk, 6 intraductal papillary mucinous neoplasm and 4 benign). The sensitivity, specificity and diagnostic accuracy for standard of care was 66.6%, 50% and 63.1% respectively and for standard of care with NGS was 100%, 50% and 89.4% respectively.

**Conclusions:** Cyst wall biopsy performs well in diagnosing cysts but was inadequate in 5/24 patients. NGS data correlates well with histology and may aid in diagnosis and risk stratification of pancreatic cysts.
