## Supplementary table 1 for "Next-generation sequencing of pancreatic cyst wall specimens obtained using Moray micro-forceps for improving diagnostic accuracy"

### Sheet: Sheet1
Gene	Forward primer (5’-3’)	Reverse primer (5’-3’)
MPL_1	AGAGCGAACCAAGAATGCCTGTTTA	CTTGGTGACCGCTCTGCATCTAGTG
NRAS_3	AACAAGTGTGATTTGCCAACAAGGA	TTGCACAAATGCTGAAAGCTGTACC
NRAS_2	ACACCCCCAGGATTCTTACAGAAAA	GCCTTCGCCTGTCCTCATGTATTGG
NRAS_1	GGTTCTTGCTGGTGTGAAATGACTG	CCTCACCTCTATGGTGGGATCATAT
ALK_2	CCCTGGAAGAGTGGCCAAGATTGGA	ACAGGGTACCAGGAGATGATGTAAG
ALK_1	TTTGCCCAGACTCAGCTCAGTTAAT	GGGTCTCTCGGAGGAAGGACTTGAG
IDH1_1	GAAATCACCAAATGGCACCATACGA	CCAACATGACTTACTTGATCCCCAT
ERBB4_8	TGGGAACTGATGACCTTTGGAGGAA	ATTTGACCATGACCATGTAAACGTC
ERBB4_7	CAGGGTCCTGACAACTGTACAAAGT	TTGGCCAGCAAGAATGCTTACCCTT
ERBB4_6	CTCAATCCCCTAACTCTGAGTCTTG	CCATGAATACCAGTGACTAGAAAGA
ERBB4_5	TGTTTTGAGCTTGTTTGCTGAATGT	TGGGCAAATGTCAGTGCAAGGTTTA
ERBB4_4	TGCAGGCCTGCATGAATTTCAATGA	GTTACTTACGTGGACATTTCTTGAC
ERBB4_3	GTGACGGCAGATGCTACGGACCTTA	CTGAATCAAATAGGGAAGGAAAGGA
ERBB4_2	GACACCATTCATTGGCAAGATATTG	CATCGCCACATAGGGTAGAACATTT
ERBB4_1	AACTTTGGACTTCAAGAACTTGGAT	CTTAGAGTGTTCCTCAATGTAACAA
VHL_1	GCCCGTACCTCGGTAGCTGTGGATG	GCCCTCCCAGGTCATCTTCTGCAAT
VHL_2	AACGTCAGTACCTGGCAGTGTGATA	GTGTGGCTCTTTAACAACCTTTGCT
VHL_3	CTGACGATGTCCAGTCTCCTGTAAT	TGTTGGCAAAGCCTCTTGTTCGTTC
MLH1_1	CCTGCCACTAGAAATATCTGTCTTA	GTCTGACCTCGTCTTCTACTTCTGG
CTNNB1_1	CATCCTCTTCCTCAGGATTGCCTTT	TCGTATTTATAGCTGATTTGATGGA
PIK3CA_1	AAGGGTTGAAAAAGCCGAAGGTCAC	GCATGAACTATTTAAAGAAGCAAGA
PIK3CA_2	TACGAAGGTATTGGTTTAGACAGAA	TTTAAAAGTAATTGAACCAGTAGGC
PIK3CA_3	ATCAGCATTTGACTTTACCTTATCA	TCCAGACGCATTTCCACAGCTACAC
PIK3CA_4	ATCAGCGGTATAATCAGGAGTTTTT	AGGTGGAATGAATGGCTGAATTATG
PIK3CA_5	AACAAGTTTATATTTCCCCATGCCA	ATAGAGATGATTGTTGAATTTTCCT
PIK3CA_6	TAAGAGAGAAGGTTTGACTGCCATA	GGCTTTGAATCTTTGGCCAGTACCT
PIK3CA_7	GCACTTACCTGTGACTCCATAGAAA	GTAACAGACTAGCTAGAGACAATGA
PIK3CA_8	TTTGTGTTTCATCCTTCTTCTCCTG	GATTCTTTTAGATCTGAGATGCACA
PIK3CA_9	GAAAACCATTACTTGTCCATCGTCT	ATGATGCAGCCATTGACCTGTTTAC
PIK3CA_10	GAAGATCCAATCCATTTTTGTTGTC	AATGCCAGAACTACAATCTTTTGAT
PIK3CA_11	ATGCTGTTCATGGATTGTGCAATTC	GATCTTCCACACAATTAAACAGCAT
FGFR3_1	GGATGTGGGGCTGTGCGTCACTGTA	AGGGGGTGGCCCCTGAGCGTCATCT
FGFR3_2	CGGTGGGGGAGCCCAGGCCTTTCTT	CCGAGGAGGAGCTGGTGGAGGCTGA
FGFR3_3	CGCCAGGCGTCCTACTGGCATGACC	TGCTGGTGACCGAGGACAACGTGAT
FGFR3_4	GGGATGCCACTCACAGGTCGTGTGT	TCCTGCTCTGGGAGATCTTCACGCT
FGFR3_5	GGCTGCTAGGGACCCCTCACATTGT	GTCGGCGCCTTTCGAGCAGTACTCC
PDGFRA_1	CATCTCTTGGAAACTCCCATCTTGA	GTGCACTGGGACTTTGGTAATTCAC
PDGFRA_2	ACCACATGTGTCCAGTGAAAATCCT	AGTGAAAAACAAGCTCTCATGTCTG
PDGFRA_3	GTGTGCTTTCATCAGCAGGGTTCAA	CTTTTGTCCCCATAGGCCCCATTTA
PDGFRA_4	TTAAAGTGAAGGAGGATGAGCCTGA	CCATGCAGTGTGTCCACCGTGATCT
KIT_1	TCCATTTGACAAAGCCCGGATCAGT	CGCCAAGGAAGAAGATCATACTCAA
KIT_2	GATATGGTAGACAGAGCCTAAACAT	ATGGCACGGTTGAATGTAAGGCTTA
KIT_3	TGTCTCAGTCATTAGAGCACTCTGG	ATCCCCACACCCTGTTCACTCCTTT
KIT_4	TTTCATACTGACCAAAACTCAGCCT	AGGTGATCTATTTTTCCCTTTCTCC
KIT_5	CTTGGACACGGCTTTACCTCCAATG	TTTTTGCTAAAATGCATGTTTCCAA
KIT_6	TTGAACAAATAAATGAATCACGTTT	CTTTCTAACCTTTTCTTATGTGCTT
KIT_7	GGACAACATAAGAAACTCCAGGTTT	GATGAGGAGGTAGAGCATGACCCAT
KIT_8	TGTCAAGCAGAGAATGGGTACTCAC	AGCCAGAAATATCCTCCTTACTCAT
KIT_9	CCTAAAGAGAACAGCTCCCAAAGAA	GTGCTTCTATTACAGGCTCGACTAC
KDR_9	ACCACCGTGTACTCCAGTGAGGAAG	CCTCTCATGTGATGTCCAGGAGTTG
KDR_8	TGAGGGTAAAAAGCAAAAGAATTGT	ACGGTGGTGTCTGTGTCATCGGAGT
KDR_7	TGAGCATGGAAGAGGATTCTGGACT	GGATGTTAGGCCATATACAGTACCT
KDR_6	CAGCATTCAGGAAGAAAGAGGCATT	AAGAGATTTCCCAAATGTTCCACCA
KDR_5	TGGAGCAATCCCTGTGGATCTGAAA	GAAGCACTAGCCAGTACCTTCCTCT
KDR_4	GGGACCCCAATTATTGAAGGAAATG	GAAGGTTGACCACATTGAGATGGTG
KDR_3	GGCTGCGTTGGAAGTTATTTCTAAG	CACTTCTCCATTCTTCACAAGGGTA
KDR_2	GCTTTGGAAGTTCAGTCAACTCTTT	CCGGGTTACACCATCTATAGTTAAG
KDR_1	TATCTGTTGGAGAAAAGCTTGTCTT	GCCCCTATCTCTCAAGCAAACTTCA
FBXW7_5	TCTTGATACATCAATCCGTGTTTGG	GTAGAATCTGCATTCCCAGAGACAA
FBXW7_4	TCCCTCTGCAGAGTTGTTAGCGGTT	CACTAACAACCCTCCTGCCATCATA
FBXW7_3	TCATCACAAATGAGAGACAACATCA	GTCCCAACCATGACAAGATTTTCCC
FBXW7_2	CATCTTTCTTATAGGTGCTGAAAGG	CCTGTGACTGCTGACCAAACTTTTA
FBXW7_1	TCATTGATAGTTGTGAACCAACACA	ACAATGTTTAAAGGTGGTAGCTGTT
APC_1	GTATGAATGGCTGACACTTCTTCCA	GGAGAGAGAACGCGGAATTGGTCTA
APC_2	CATCTTCTTGACACAAAGACTGGCT	GCACTGATGATAAACACCTCAAGTT
APC_3	GGATTTGGTTCTAGGGTGCTGTGAC	ATTATCATCTTTGTCATCAGCTGAA
APC_4	GTGAACTGACAGAAGTACATCTGCT	TCCAGCAGACTGCAGGGTTCTAGTT
APC_5	GACCCTCTGAACTGCAGCATTTACT	ATAAGCCCCAGTGATCTTCCAGATA
APC_6	GTCATTTTCCTGAACTGGAGGCATT	AGTTCAGAGGGTCCAGGTTCTTCCA
APC_7	TTACGTGATGACTTTGTTGGCATGG	TGAAACAGAATCAGAGCAGCCTAAA
CSF1R_2	AGAGCTCTAGTGAGCACCTGACCTG	CCCCATCCATGGAGGAGTTGAAGTT
CSF1R_1	TCTTCCCACTAATGCCAGATGCTTG	CCTCCACCATGACTTTGAGGTTGAG
NPM1_1	CAGCCAGATATCAACTGTTACAGAA	ATGTCTATGAAGTGTTGTGGTTCCT
EGFR_1	GTCCGGTTTTATTTGCATCATAGTT	ATGTCCTCATTGCCCTCAACACAGT
EGFR_2	CCCAAAGACTCTCCAAGATGGGATA	ACCCCACCACGTACCAGATGGATGT
EGFR_3	ACTTCCAGACCAGGGTGTTGTTTTC	GACATGCATGAACATTTTTCTCCAC
EGFR_4	CTGTGCCAGGGACCTTACCTTATAC	CAGCTTGTGGAGCCTCTTACACCCA
EGFR_5	TGGGCCTGAGGTTCAGAGCCATGGA	TAACGTCTTCCTTCTCTCTCTGTCA
EGFR_6	GTTCCCGGACATAGTCCAGGAGGCA	GGCCACCATGCGAAGCCACACTGAC
EGFR_7	ATATCCCCATGGCAAACTCTTGCTA	TGGACTATGTCCGGGAACACAAAGA
EGFR_8	CATGTGTTAAACAATACAGCTAGTG	ACCGCAGCATGTCAAGATCACAGAT
MET_1	AAAGAAGTTGATGAACCGGTCCTTT	TGCTGACATACAGTCGGAGGTTCAC
MET_2	AGACATCTCACATTGTTTTTGTTGA	ACAAATAGGAGCCAGCCTGAATGAT
MET_3	TTTTCAAAAGGCTTAAACACAGGAT	TGTCAACATCGCTCTAATTCAGAGA
MET_4	AGTCTACAGATTCATTTGAAACCAT	GCCCATGATAGCCGTCTTTAACAAG
MET_5	AAACCACAAAAGTATACTCCATGGT	AATGTTACGCAGTGCTAACCAAGTT
MET_6	TGACTTGGTGGTAAACTTTTGAGTT	GTTGCTGATTTTGGTCTTGCCAGAG
SMO_1	GCCGCGATGTAGCTGTGCATGTCCT	GCCAGAATGAGGTGCAGAACATCAA
SMO_2	GCCAGGCATAGGTGAGGACCACAAA	ACCAGGTAGAGGGAGTACAGAGTGA
SMO_3	CCTGGTCTTCACTCACCTCGGATGA	GGACTCTGTGAGTGGGATTTGTTTT
SMO_4	TGCACCAGGTACGCCTCCAGATGAG	CCATCCCTGACTGTGAGATCAAGAA
SMO_5	TCCTCCAGAAGCTTGAACTCTCATA	AGCGGGCTTGGCCTTTGACCTCAAT
BRAF_2	TGCTCTGATAGGAAAATGAGATCTA	CCACAAAATGGATCCAGACAACTGT
BRAF_1	TCTTTTTCTGTTTGGCTTGACTTGA	CATACTTACCATGCCACTTTCCCTT
EZH2_1	CTAGCATCTATTGCTGGCACCATCT	CAATGCCACCTGAATACAGGTTATC
FGFR1_2	CCACCCCTCTTTAGCCATGGCAAGG	GGTCACTGTACACCTTACACATGAA
FGFR1_1	CTAGGGGTCCCTAGGAGGAACCTCA	GACCCAAAGGGCAGTAAGATAGGAA
JAK2_1	ACACTGACACCTAGCTGTGATCCTG	TTGAAGCAGCAAGTATGATGAGCAA
CDKN2A_2	CTTCCTGGACACGCTGGTGGTGCTG	CGGCATCTATGCGGGCATGGTTACT
CDKN2A_1	CCCACCCTGGCTCTGACCATTCTGT	GCAGCACCACCAGCGTGTCCAGGAA
GNAQ_1	TTGTTAACCTTGCAGAATGGTCGAT	ATCCATTGCCTGTCTAAAGAACACT
ABL1_1	ACCGTCAGGCTGTATTTCTTCCACA	ACTGTCTATGGTGTGTCCCCCAACT
ABL1_2	CAGCTTCTTTCAAGAACTCTTCCAC	TATGCGCTGAAGCTCCATTTTGCAT
ABL1_3	GCCTGGCCAGGCCCCTACCTGTGGA	ACCCGGGAGCCCCCGTTCTATATCA
ABL1_4	CGGACTTGATGGAGAACTTGTTGTA	GGGGAGAACCACTTGGTGAAGGTAG
NOTCH1_3	CCACCTGGGCCGGAGCTTCCTGAGT	GGCGTCAGGAACTGGGCTGCGGTCA
NOTCH1_2	GCTGCCTCACCATGTCCTGACTGTG	GCCTGCACACACTGCCGGTTGTCAA
NOTCH1_1	CGGGCTGGACTGTGCGGAGCATGTA	TGCGTCACGCTTGAAGACCACGTTG
RET_1	CCTCCCTTGTTGGGACCTCAGATGT	CGGGGGATTAAAGCTGGCTATGGCA
RET_2	ACTTGTGGTAGCAGTGGATGCAGAA	AGGCAGAGCATACGCAGCCTGTACC
RET_3	GCAGGCCCCATACAATTTGATGACA	AAGGGGCTTCCAGGAGCGATCGTTT
RET_4	GCCTGCCCCATGGTGCACCTGGGAT	CTCACAGCTCGTTCATCGGGACTTG
RET_5	CTTTGCGTGGTGTAGATATGATCAA	CTCTGGTTACTGAAAGCTCAGGGAT
PTEN_1	GCAGCCGCAGAAATGGATACAGGTC	TGCCATCTCTCTCCTCCTTTTTCTT
PTEN_2	ACCTCACTCTAACAAGCAGATAACT	TAATGGTGGCTTTTTGTTTGTTTGT
PTEN_3	GCCCCGATGTAATAAATATGCACAT	AGACCATAACCCACCACAGCTAGAA
PTEN_4	GCCACTGGTCTATAATCCAGATGAT	AATGGCTACGACCCAGTTACCATAG
PTEN_5	TCTTCACCTTTAGCTGGCAGACCAC	GATCAAGATTGCAGATACAGAATCC
PTEN_6	ATTTCTCCCAATGAAAGTAAAGTAC	AAGATATATTCCTCCAATTCAGGAC
PTEN_7	CGCTCTATACTGCAAATGCTATCGA	GGTAAATACATTCTTCATACCAGGA
PTEN_8	TCACATACATACAAGTCAACAACCC	GCAGTATAGAGCGTGCAGATAATGA
FGFR2_4	GATGAAGATGATTGGGAAACACAAG	ATCTGGAAGCCCAGCCATTTCTAAA
FGFR2_3	TTCCTCCTCCTGTGATCTGCAATCT	TGGCTTCTTGGTCGTGTTCTTCATT
FGFR2_2	TCCAGTGGATCAAGCACGTGGAAAA	ATCATCCTCTCTCAACTCCAACAGG
FGFR2_1	TATTGGTCTCTCATTCTCCCATCCC	ATCACTGTAAACCTTGCAGACAAAC
HRAS_2	TCCTCCTGCAGGATTCCTACCGGAA	AAGACTTGGTGTTGTTGATGGCAAA
HRAS_1	CCTGAGGAGCGATGACGGAATATAA	GCGGCGCCAGGCTCACCTCTATAGT
ATM_1	GAAATTTCTAAATGTGACATGACCT	CTGCTAGTGAATGAGATAAGTCATA
ATM_2	AGATGAAAGGATTCCACTGAAAGTT	CCTTCAGAAGTCACAGAATGATTTT
ATM_3	ATACCATTCTGGCACGCTTTGGAAA	TTCTTTACATGGCTTTTGGTCTTCT
ATM_4	TCCAGGTTCGTTTGCATCACTAACA	ATCAAAAAGCCATTTGACCGTGGAG
ATM_5	CATACCTGTTTTCCCAATAAGTTTT	AGACTGCTTTCCAAAGATTCTTGTA
ATM_6	TCAGCATTATGAAGGTCCACTGAAG	TATATGTAGAGGCTGTTGGAAGCTG
ATM_7	CTGTAGATAGGCCAGCATTGGATCT	TGGTGTACTTGATAGGCATTTGAAT
ATM_8	ATTTCACATTTTGTGCCTCCACTGT	AGAAAACCCTTTTGAAGGCCTGGAT
ATM_9	GCTGTAAAGTGAGCAGCACAAGACT	TTTCTTTAGACCTTCTTCAGGAACA
ATM_10	AAGCGTTTACGATCCTCTTTCAGTG	TCTGTTAAAGTTCATGGCTTTTGTG
ATM_11	TAATTGCAAATTACCTTAATTTCCA	CAGAAGGCATAAATATTCCAGCAGA
ATM_12	CTCACCTTAACAAGCTGTCTCCTCT	AGGAGAATATGGAAATCTGGTGACT
ATM_13	TTTCCGTGTTTCTCTGCAGTAATGT	TATTCTCAGATGACTCTGTGTTTTT
ATM_14	ATCTTGGTAGGCAAACAACATTCCA	TTCTTTTTTCTCCAGTTGGTTACAT
ATM_15	ATACACAGTCTACCTGGTAAGAAAA	TGTTTGACTCTAGATGCTGTGAGAA
ATM_16	AAATTCACTTGTCCACCAACACTGA	CACCTCACTGAAACCTTTGTGTTTT
ATM_17	TGTTGGCAGGTTAAAAATAAAGGCT	ATTTGCTCATACAGCAGGCCATAGA
KRAS_3	CTCTGAAGATGTACCTATGGTCCTA	GTATTTATTTCAGTGTTACTTACCT
KRAS_2	AAGGTGCACTGTAATAATCCAGACT	AGTCCTCATGTACTGGTCCCTCATT
KRAS_1	GCCTGCTGAAAATGACTGAATATAA	AAGAATGGTCCTGCACCAGTAATAT
PTPN11_1	TCTTTTAATTGCCCGTGATGTTCCA	TGCCTCCCTTTCCAATGGACTATTT
PTPN11_2	CTGGTACCTGCTCTTCTTCAATCCT	TGATGTTTCCTTCGTAGGTGTTGAC
HNF1A_1	CTCGCTCCTCCTTGCTAGGGTTCTT	GGCTGATTGAAGAGCCCACAGGTGA
HNF1A_2	GGGGGGGCCCGCTGTACGTGTCCAT	GGGGTGTCCCCATCACAGGCACAGG
FLT3_4	CACCCACGGGAAAGTGGTGAAGATA	CACAACACAAAATAGCCGTATAAAA
FLT3_3	GAGAGGCACTCATGTCAGAACTCAA	AACATCCTCTTTGTCATCAAGCTAC
FLT3_2	ACTCATCATTTCATCTCTGAAGCAA	CACATTCCATTCTTACCAAACTCTA
FLT3_1	GAGCTTATTTCACACGTTCTTTTCT	TACTTGGGAGACTTGTCTGAACACT
RB1_1	ACCTTTCCAATTTGCTGAAGAGTGC	TATTCTTTCCTTTGTAGTGTCCATA
RB1_2	CCAAGCAGAGAATGAGGGAGGAGTA	CATTGGTGCTAAAAGTTTCTTGGAT
RB1_3	TGTGCAATACCTGTCTATAGAATCA	GAGAGATGTAATGACATGTAAAGGA
RB1_4	CTGGAGTGTGTGGAGGAATTACATT	GACAACAGAAGCATTATACTGCTTT
RB1_5	GATCTTGATGCCTTGACCTCCTGAT	GCGATACAAACTTGGAGTTCGCTTG
RB1_6	TTGTTAGCCATATGCACATGAATGA	AGGCAACTTGACAAGAGAAATGATA
RB1_7	ACAAGCAGATTCAAGGTGATCAGTT	AAAATTATGCTTACTAATGTGGTTT
RB1_8	TGCCTGTCTCTCATGAGTTCATACT	TAATTTTTCTTATTCCCACAGTGTA
RB1_9	GAGGAAGATCCTTGTATGCTGTTAC	CATGTAATAAAATTCTGACTACTTT
RB1_10	TTTGACCTACCCTGGTGGAAGCATA	CTTCCTCAGACATTCAAACGTGTTT
AKT1_2	ACCATGAACGAGTTTGAGTACCTGA	CCACCTTGGCCACGATGACTTCCTT
AKT1_1	GGCGAGGGTCTGACGGGTAGAGTGT	TTACGCGCCACAGAGAAGTTGTTGA
IDH2_1	AGTTCAAGCTGAAGAAGATGTGGAA	CCTCTCCACCCTGGCCTACCTGGTC
CDH1_1	AGTCCCAGGCGTAGACCAAGAAATG	TTTGAAGATTGCACCGGTCGACAAA
CDH1_2	ATAGAATTACCGTGGTGGGATTGAA	TTCCTGGTCCTGACTTGGTTGTGTC
CDH1_3	TCAATATGGTGTATACAGCCTCCCA	GTCTTGGTACTTTGTAAATGACACA
TP53_8	ACTTCTCCCCCTCCTCTGTTGCTGC	GGGCCAGGAAGGGGCTGAGGTCACT
TP53_7	CTCTTTTCCTATCCTGAGTAGTGGT	TCCACCGCTTCTTGTCCTGCTTGCT
TP53_6	CCTCATCTTGGGCCTGTGTTATCTC	CAAGTGGCTCCTGACCTGGAGTCTT
TP53_5	CCCAGGCCTCTGATTCCTCACTGAT	GACCCCAGTTGCAAACCAGACCTCA
TP53_4	GCCCTGTGCAGCTGTGGGTTGATTC	CTGGGCAACCAGCCCTGTCGTCTCT
TP53_3	GCCGTCTTCCAGTTGCTTTATCTGT	CCACAGCTGCACAGGGCAGGTCTTG
TP53_2	TCCAGATGAAGCTCCCAGAATGCCA	ACTTGGCTGTCCCAGAATGCAAGAA
TP53_1	GGGTTGGAAGTGTCTCATGCTGGAT	ATCCACTCACAGTTTCCATAGGTCT
ERBB2_1	GAGTCATATCTCCCCAAACCCCAAT	GAATGTGAAAATTCCAGTGGCCATC
ERBB2_2	GCAGCCATAGGGCATAAGCTGTGTC	TTTGGGGGTGTGTGGTCTCCCATAC
ERBB2_3	CTCCTTGGTCCTTCACCTAACCTTG	AGGGGATGAGCTACCTGGAGGATGT
SMAD4_1	CTACTTACCAATTCCAGGTGATACA	TTCCTCATGTGATCTATGCCCGTCT
SMAD4_2	TTACCTACCATTACTCTGCAGTGTT	GCTACTTCTGAATTGAAATGGTTCA
SMAD4_3	TGCTGGTAGCATTAGACTCAGATGG	TGGTGAAGGATGAATATGTGCATGA
SMAD4_4	ATTAAGGCCCACATGGGTTAATTTG	AGTGAAGGACTGTTGCAGATAGCAT
SMAD4_5	TGAGAAGTGACCCCATAATTCCATT	TTTCTTTAGGGCCTGTTCACAATGA
SMAD4_6	TGTCCTGTGGACATTGGAGAGTTGA	TAGCTCCTGAGTATTGGTGTTCCAT
SMAD4_7	CTTGGGTAGATCTTATGAACAGCAT	TTTTTCTTCCTAAGGTTGCACATAG
SMAD4_8	ATAGCTGGAGCTATTCCACCTACTG	AAAGGTCTTTGATTTGCGTCAGTGT
SMAD4_9	GAAGTACTTCGTCTAGGAGCTGGAG	GCTGCTGCTGGAATTGGTGTTGATG
STK11_1	ACAGCGTCTCCGAGTCCAGCACCTC	AGGGCGAGCTGATGTCGGTGGGTAT
STK11_2	GGGTGCCACCGGTGGTGAGCAGCAG	TTGGGAGGCTCCCAGGCAGCTGCAA
STK11_3	AGCCCTGGCTGGTCCGGCAGGTGTC	GCTCACCACCGGTGGCACCCTCAAA
STK11_4	GAGGGATGAGGCTCCCACCTTTCAG	CTACAACATCACCACGGGTCTGTAC
STK11_5	GGCACCGTGAAGTCCTGAGTGTAGA	CCGGAAGAAACATCCTCCGGCTGAA
GNA11_1	ACATGATGGATGTCACGTTCTCAAA	TCCTGGGATTGCAGATTGGGCCTTG
JAK3_3	ACACTTAGCTTGGAAGCTGACAAGT	ACTGGATGTCAGTCTGCCCTTCTGT
JAK3_2	GGTCTGTGAGCACAAAATTTGGGAT	GGAGCAGCACGAGATGCCGGTACGA
JAK3_1	TACGCAAGGATTTGGCCAGTGCTAT	CCCACCTGATTGCATGCCAGTCCTC
SRC_1	GCCCGCCTGTGCCTAGAGGTTCTCC	CCCGAGTCCCTGCACGACCTCATGT
GNAS_1	ATGTCAAGAAACCATGATCTCTGTT	TGGTGAGATCCATTGACCTCAATTT
GNAS_2	CTGATCCCTAACAACACAGAAGCAA	GTCCCTCTGGAATAACCAGCTGTCC
SMARCB1_1	AGACGCACCCTTAGTGTTAGGTTTT	TGCTTTACTCATAGGTGGGAAACTA
SMARCB1_2	GAACTGAAACGTGCTGGAGAACTAA	CAACAGCTCCCACCACTTAGATGCC
SMARCB1_3	CGACTGCCTTGTACCATTCATGTTC	GCTGACTGTTGCTTCCATTTCACTT
SMARCB1_4	GGCCCAATCTTCTGAGATGCTCCGT	CCCTACACTTGGCTGCCCTGTAGAG
